# Genome-wide meta-analysis for Alzheimer’s disease cerebrospinal fluid biomarkers

**DOI:** 10.1101/2022.03.08.22271043

**Authors:** Iris E Jansen, Sven J van der Lee, Duber Gomez-Fonseca, Itziar de Rojas, Maria C Dalmasso, Benjamin Grenier-Boley, Anna Zettergren, Aniket Mishra, Muhammad Ali, Victor Andrade, Céline Bellenguez, Luca Kleineidam, Fahri Küçükali, Yun Ju Sung, Niccolo Tesí, Ellen M Vromen, Douglas P Wightman, Daniel Alcolea, Montserrat Alegret, Ignacio Alvarez, Philippe Amouyel, Lavinia A Andresen, Shahram Bahrami, Henri Bailly, Olivia Belbin, Sverre Bergh, Geert Jan Biessels, Kaj Blennow, Rafael Blesa, Mercè Boada, Anne Boland, Katharina Buerger, Ángel Carracedo, Laura Cervera-Carles, Geneviève Chene, Jurgen A.H.R. Claassen, Stephanie Debette, Jean-Francois Deleuze, Peter Paul de Deyn, Janine Diehl-Schmid, Srdjan Djurovic, Oriol Dols-Icardo, Carole Dufouil, Emmanuelle Duron, Emrah Düzel, Tormod Fladby, Juan Fortea, Lutz Frölich, Pablo García-González, Maria Garcia-Martinez, Ina Giegling, Oliver Goldhardt, Timo Grimmer, Annakaisa Haapasalo, Harald Hampel, Olivier Hanon, Lucrezia Hausner, Stefanie Heilmann-Heimbach, Seppo Helisalmi, Michael T. Heneka, Isabel Hernández, Sanna-Kaisa Herukka, Henne Holstege, Jonas Jarholm, Silke Kern, Anne-Brita Knapskog, Anne M. Koivisto, Johannes Kornhuber, Teemu Kuulasmaa, Carmen Lage, Christoph Laske, Ville Leinonen, Piotr Lewczuk, Alberto Lleó, Adolfo López de Munain, Sara Lopez-Garcia, Wolfgang Maier, Marta Marquié, Merel O. Mol, Laura Montrreal, Fermin Moreno, Sonia Moreno-Grau, Gael Nicolas, Markus M Nöthen, Adelina Orellana, Lene Pålhaugen, Janne Papma, Florence Pasquier, Robert Perneczky, Oliver Peters, Yolande AL Pijnenburg, Julius Popp, Danielle Posthuma, Ana Pozueta, Josef Priller, Raquel Puerta, Inés Quintela, Inez Ramakers, Eloy Rodriguez-Rodriguez, Dan Rujescu, Ingvild Saltvedt, Pascual Sanchez-Juan, Philip Scheltens, Norbert Scherbaum, Matthias Schmid, Anja Schneider, Geir Selbæk, Per Selnes, Alexey Shadrin, Ingmar Skoog, Hilkka Soininen, Lluís Tárraga, Stefan Teipel, Betty Tijms, Magda Tsolaki, Christine Van Broeckhoven, Jasper Van Dongen, John C. van Swieten, Rik Vandenberghe, Jean-Sébastien Vidal, Jonathan Vogelgsang, Margda Waern, Michael Wagner, Jens Wiltfang, Mandy MJ Wittens, Henrik Zetterberg, Miren Zulaica, Gra@ce, EADB, Cornelia M. van Duijn, Maria Bjerke, Sebastiaan Engelborghs, Frank Jessen, Charlotte E Teunissen, Pau Pastor, Mikko Hiltunen, Martin Ingelsson, Ole Andreassen, Jordi Clarimón, Kristel Sleegers, Agustín Ruiz, Alfredo Ramirez, Carlos Cruchaga, Jean-Charles Lambert, Wiesje M van der Flier

## Abstract

Amyloid-beta 42 (Aβ42) and phosphorylated tau (pTau) levels in cerebrospinal fluid (CSF) reflect core features of the pathogenesis of Alzheimer’s disease (AD) more directly than clinical diagnosis. Initiated by the European Alzheimer & Dementia Biobank (EADB), the largest collaborative effort on genetics underlying CSF biomarkers was established, including 31 cohorts with a total of 13,116 individuals (discovery *n* = 8,074; replication *n* = 5,042 individuals). Besides the *APOE* locus, novel associations with two other well-established AD risk loci were observed; *CR1* was shown a locus for amyloid beta 42 (Aβ42) and *BIN1* for phosphorylated Tau (pTau). *GMNC* and *C16orf95* were further identified as loci for pTau, of which the latter is novel. Clustering methods exploring the influence of all known AD risk loci on the CSF protein levels, revealed 4 biological categories (amyloid, astrocyte, processing & migration, and migration & motility) suggesting multiple Aβ42 and pTau related biological pathways involved in the etiology of AD. In functional follow-up analyses, *GMNC* and *C16orf95* both associated with lateral ventricular volume, implying an overlap in genetic etiology for tau levels and brain ventricular volume.
