## Supplementary material for "Genome-wide meta-analysis for Alzheimer’s disease cerebrospinal fluid biomarkers": Ethical committees table

### Sheet: Sheet1
Table. Ethical approval for cohorts participating in CSF GWAS (Jansen et al.)
Study stage	Country	Cohort	Decission	Ethics board/IRB
Discovery	Belgium	DEM	approved	The Ethics Committees of the Antwerp University Hospital and by the University of Antwerp
	Finland	ADGEN	approved	The Ethics Committee of Kuopio University Hospital, Finland
	France1	BALTAZAR	approved	The Paris Ethics Committee (CPP Ile de France IV Saint Louis Hospital)
	France2	MEMENTO	approved	Comité de Protection des Personnes SudOuest et Outre Mer III
	France3	CNRMAJ-Lille	approved	The Ethics Committee of CPP Haut de France
	Germany1	Delcode	approved	The Ethics Committee of the University of Bonn
	Germany2	KND	approved	The Ethics Committee of the University of Bonn
	Germany3	TUM	approved	The Ethics Committee of the Technical University of Munich
	Germany4	PAGES	approved	The local ethics committee of the Ludwig-Maximilians University, Munich
	Germany5	UHB	approved	The Ethics Committee of the University of Bonn
	Netherlands	ADC & Pearl ND	approved	The Medical Ethics Committees of Amsterdam UMC (Vumc), Erasmus University Medical Center, Maastricht University Medical Center+
	Spain1	ACE	approved	Comité Ético de Investigación de la Universidad Internacional de Cataluña (UIC)
	Spain2	SIGNAL & SPIN	approved	The Ethical Review Board of Hospital Sant Pau and Milagros Alonso
	Spain3	Valdecilla	approved	Comité de ética de la investigación con medicamentos de Cantabria
	Sweden1 (non-EADB)	Birth cohort & Clin. AD	approved	The Ethics Committee for Medical Research at the University of Gothenburg
	Sweden2	Uppsala university	approved	Regional Ethical Committee of Uppsala, Sweden (dnr 2017/426)
Replication	Norway	NorCog	approved	Regional Ethics Commitee South East Norway
	United States of America	Remaining replication cohorts	approved	The Institutional Review Board at Washington University
